# Evolution and impact of the strategy to eliminate *gambiense* human African trypanosomiasis in Guinea

**DOI:** 10.64898/2026.03.16.26348467

**Authors:** Moïse Kagbadouno, Ronald E Crump, Samuel A Sutherland, Rob Sunnucks, Oumou Camara, Ching-I Huang, Mamadou B Diallo, Mamady Camara, Favié Béavogui, Dansy Camara, Kevin Allain, Paul E C Brown, Abdoulaye Diaby, Bruno Bucheton, Paul R Bessell, Emily H Crowley, Jean-Mathieu Bart, Kat S Rock, Mamadou Camara

**Affiliations:** Programme National de Lutte contre les Maladies Tropicales Négligées (PNLMTN), Conakry, Guinée; University Gamal Abdel Nasser of Conakry, Guinea; Systems Biology and Infectious Disease Epidemiology Research (SBIDER), University of Warwick, Coventry, UK; Mathematics Institute, University of Warwick, Coventry, UK; Warwick Medical School, University of Warwick, Coventry, UK; Centre for Interdisciplinary Methodologies (CIM), University of Warwick, Coventry, UK; INTERTRYP, Université de Montpellier, CIRAD, IRD, Montpellier, France, Montpellier, France; Epi Interventions Ltd, Edinburgh, UK; Foundation for Innovative New Diagnostics, Geneva, Switzerland

**Keywords:** Sleeping sickness, *gambiense* human African trypanosomiasis, modelling, disease burden, elimination, Guinea, vector control, diagnostics

## Abstract

In 2025 Guinea was validated as achieving elimination as a public health problem for the highly pathogenic, vector-borne infection, *gambiense* human African trypanosomiasis (gHAT) after reaching several years of low-level case reporting. gHAT cases in Guinea have overall seen a large decrease between 2000 and 2024, however there have been notable fluctuations. Transmission modelling was used to assess these trends in observed cases for the foci Boffa East, Boffa West, Dubréka, and Forécariah and evaluate transmission changes. This study quantifies the impact of interruptions due to Ebola and the introduction of new interventions (particularly the rapid diagnostic tests in the passive health system and vector control) in each focus.

The model suggests that transmission of gHAT has fallen 97% (83–100%) between 2000 and 2024, with disease burden measured in disability-adjusted life years (DALYs) reduced by 94% (63–100%). We estimated that Ebola interruptions caused an additional 1,147 gHAT DALYs due to the suspension of gHAT activities, however passive screening improvements and the introduction of vector control likely averted 1,719 and 9,038 DALYs respectively. This study quantifies the impact of Ebola related interruptions on gHAT transmission and disease burden and highlights the success of medical and vector control interventions in Guinea.
