## Supplementary material for "Evolution and impact of the strategy to eliminate *gambiense* human African trypanosomiasis in Guinea": Epidemiological data

### Sheet: Données démographique
Pop :	Taille de la population en 2024 Population size in 2024
PopGR :	taux de croissance annuel de la population Annual population growth rate
Foyer Focus	Pop	PopGR
Bofffa Est Boffa East	20463.6	1.019
Boffa Ouest Boffa West	5639.27	1.018
Dubréka Dubréka	30693.7	1.055
Forécariah Forécariah	22132.2	1.013

### Sheet: Boffa Est
Boffa Est Boffa East
Année Year	Dépistage actif Active screening				Dépistage passif Passive screening
	Personnes testées Number screened	Stade Stage			Stade Stage
		1	2	Inconnu Unknown	1	2	Inconnu Unknown
2000	0	0	0	0	0	0	8
2001	0	0	0	0	0	1	7
2002	3472	1	1	38	1	5	1
2003	3247	0	0	27	1	5	0
2004	NaN	0	0	8	0	2	2
2005	4229	5	0	16	0	8	0
2006	0	0	0	0	0	3	0
2007	0	0	0	0	0	5	0
2008	1186	3	2	0	0	6	0
2009	NaN	2	2	0	3	4	0
2010	7977	16	8	0	0	3	0
2011	1581	4	0	0	1	5	0
2012	10132	11	10	0	0	1	0
2013	8868	3	6	0	0	4	0
2014	0	0	0	0	0	4	0
2015	0	0	0	0	0	2	0
2016	1273	2	7	0	0	1	0
2017	4229	0	0	14	0	0	3
2018	2565	0	1	0	0	2	0
2019	3262	0	5	0	0	3	0
2020	742	1	0	0	0	2	0
2021	0	0	0	0	0	1	0
2022	2979	0	0	0	0	4	0
2023	0	0	0	0	0	0	0
2024	0	0	0	0	0	2	0
Les données de 2000 à 2018 sont agrégées à partir de l'Atlas HAT de l'OMS, les données de 2019 à 2024 sont fournies directement par le PNLMTN.
2000-2018 data are aggregated from the WHO HAT Atlas, 2019-2024 data provided by PNLMTN directly
Nos données agrégées de l'Atlas THA de l'OMS, telles qu'elles apparaissent dans ce document, peuvent différer des agrégations effectuées par d'autres à partir des mêmes données de base, car elles reflètent les décisions que nous avons prises au cours du processus d'agrégation.
Our aggregated WHO HAT Atlas data as appears in this document may differ when compared to aggregation performed by others using the same base data, as it reflects decisions made by us during the aggregation process.

### Sheet: Boffa Ouest
Boffa Ouest Boffa West
Année Year	Dépistage actif Active screening				Dépistage passif Passive screening
	Personnes testées Number screened	Stade Stage			Stade Stage
		1	2	Inconnu Unknown	1	2	Inconnu Unknown
2000	0	0	0	0	0	0	20
2001	0	0	0	0	0	0	11
2002	1793	1	0	31	1	8	2
2003	5024	0	0	36	0	3	0
2004	NaN	0	0	13	0	8	2
2005	4231	7	2	9	0	1	1
2006	0	0	0	0	1	5	1
2007	0	0	0	0	0	11	0
2008	2819	2	6	0	0	5	1
2009	0	0	0	0	1	4	0
2010	1222	5	1	0	0	7	0
2011	1054	4	5	0	1	4	0
2012	4173	15	6	0	0	6	0
2013	3220	9	12	0	0	4	0
2014	0	0	0	0	0	11	0
2015	0	0	0	0	2	6	0
2016	2959	13	40	0	4	15	0
2017	3751	0	0	39	0	0	11
2018	5298	0	13	0	0	10	0
2019	3767	2	9	1	0	3	0
2020	4745	0	2	0	0	4	0
2021	3523	0	3	0	0	1	0
2022	4171	0	1	0	0	1	0
2023	2434	0	0	0	0	1	0
2024	1212	0	0	0	0	2	0
Les données de 2000 à 2018 sont agrégées à partir de l'Atlas HAT de l'OMS, les données de 2019 à 2024 sont fournies directement par le PNLMTN.
2000-2018 data are aggregated from the WHO HAT Atlas, 2019-2024 data provided by PNLMTN directly
Nos données agrégées de l'Atlas THA de l'OMS, telles qu'elles apparaissent dans ce document, peuvent différer des agrégations effectuées par d'autres à partir des mêmes données de base, car elles reflètent les décisions que nous avons prises au cours du processus d'agrégation.
Our aggregated WHO HAT Atlas data as appears in this document may differ when compared to aggregation performed by others using the same base data, as it reflects decisions made by us during the aggregation process.

### Sheet: Dubréka
Dubréka Dubréka
Année Year	Dépistage actif Active screening				Dépistage passif Passive screening
	Personnes testées Number screened	Stade Stage			Stade Stage
		1	2	Inconnu Unknown	1	2	Inconnu Unknown
2000	0	0	0	0	0	0	12
2001	0	0	0	0	0	0	30
2002	4843	0	0	22	1	7	2
2003	1656	0	0	27	0	8	2
2004	NaN	0	0	5	0	26	1
2005	3401	11	12	6	0	8	1
2006	3766	0	0	16	0	16	0
2007	0	0	0	0	0	30	0
2008	2790	3	18	6	0	18	0
2009	6713	15	21	1	4	18	0
2010	153	0	1	0	3	14	0
2011	2282	6	3	0	5	16	0
2012	140	1	0	0	1	10	0
2013	126	0	0	0	0	20	0
2014	0	0	0	0	0	6	0
2015	0	0	0	0	0	9	0
2016	1896	1	4	0	0	11	0
2017	43	0	0	0	0	0	17
2018	7503	1	5	1	0	7	1
2019	2482	0	3	0	0	8	1
2020	2310	0	0	0	0	6	0
2021	1956	0	0	0	0	10	0
2022	4724	0	7	1	0	9	1
2023	1144	0	6	0	0	6	0
2024	2192	0	0	0	0	2	0
Les données de 2000 à 2018 sont agrégées à partir de l'Atlas HAT de l'OMS, les données de 2019 à 2024 sont fournies directement par le PNLMTN.
2000-2018 data are aggregated from the WHO HAT Atlas, 2019-2024 data provided by PNLMTN directly
Nos données agrégées de l'Atlas THA de l'OMS, telles qu'elles apparaissent dans ce document, peuvent différer des agrégations effectuées par d'autres à partir des mêmes données de base, car elles reflètent les décisions que nous avons prises au cours du processus d'agrégation.
Our aggregated WHO HAT Atlas data as appears in this document may differ when compared to aggregation performed by others using the same base data, as it reflects decisions made by us during the aggregation process.

### Sheet: Forécariah
Forécariah Forécariah
Année Year	Dépistage actif Active screening				Dépistage passif Passive screening
	Personnes testées Number screened	Stade Stage			Stade Stage
		1	2	Inconnu Unknown	1	2	Inconnu Unknown
2000	0	0	0	0	0	0	11
2001	0	0	0	0	0	3	17
2002	0	0	0	0	0	5	0
2003	0	0	0	0	0	3	0
2004	8344	0	0	17	0	4	0
2005	0	0	0	0	0	5	0
2006	0	0	0	0	0	3	0
2007	7354	1	6	5	1	6	0
2008	4263	0	12	0	0	4	0
2009	0	0	0	0	0	1	0
2010	274	0	1	0	5	3	0
2011	0	0	0	0	0	1	0
2012	0	0	0	0	1	4	0
2013	0	0	0	0	0	18	0
2014	NaN	0	1	0	0	10	0
2015	0	0	0	0	0	6	0
2016	0	0	0	0	0	8	0
2017	6737	0	0	38	0	0	15
2018	6370	2	18	1	0	9	0
2019	6437	6	12	2	0	13	0
2020	9324	3	9	0	0	9	0
2021	5657	0	7	0	0	5	1
2022	3271	0	2	0	0	4	1
2023	1912	0	2	0	0	7	0
2024	5146	0	5	0	0	0	0
Les données de 2000 à 2018 sont agrégées à partir de l'Atlas HAT de l'OMS, les données de 2019 à 2024 sont fournies directement par le PNLMTN.
2000-2018 data are aggregated from the WHO HAT Atlas, 2019-2024 data provided by PNLMTN directly
Nos données agrégées de l'Atlas THA de l'OMS, telles qu'elles apparaissent dans ce document, peuvent différer des agrégations effectuées par d'autres à partir des mêmes données de base, car elles reflètent les décisions que nous avons prises au cours du processus d'agrégation.
Our aggregated WHO HAT Atlas data as appears in this document may differ when compared to aggregation performed by others using the same base data, as it reflects decisions made by us during the aggregation process.
