## Supplementary material for "Evolution and impact of the strategy to eliminate *gambiense* human African trypanosomiasis in Guinea": Vector control data

### Sheet: Data
date	catch	focus	duration	num_traps
2011-05-01	8.4	boffa_east	2	20
2012-05-01	1.9	boffa_east	2	20
2012-11-01	2.3	boffa_east	2	20
2013-03-01	3.07	boffa_east	2	20
2013-06-01	0.65	boffa_east	2	20
2013-11-01	1.63	boffa_east	2	20
2014-03-01	2.64	boffa_east	2	20
2014-06-01	0.73	boffa_east	2	20
2014-10-01	1.86	boffa_east	2	20
2015-03-01	2.37	boffa_east	2	20
2015-07-01	1	boffa_east	2	20
2015-11-01	0.89	boffa_east	2	20
2016-04-01	2.38	boffa_east	2	20
2016-10-01	1.13	boffa_east	2	20
2017-06-01	0.88	boffa_east	2	20
2017-11-01	1	boffa_east	2	20
2018-05-01	4.5	boffa_east	2	20
2018-11-01	3.63	boffa_east	2	20
2019-06-01	1.7	boffa_east	2	20
2019-11-01	2.97	boffa_east	2	20
2020-06-01	1.88	boffa_east	2	20
2020-10-01	2.33	boffa_east	2	20
2021-05-01	1.53	boffa_east	2	20
2021-10-01	2.5	boffa_east	2	20
2022-05-01	1.83	boffa_east	2	20
2022-10-01	3.9	boffa_east	2	20
2023-05-01	4.33	boffa_east	2	20
2024-05-01	2.25	boffa_east	2	20
2015-11-01	15.1	boffa_west	2	20
2016-04-01	4.95	boffa_west	2	20
2016-10-01	5.78	boffa_west	2	20
2017-06-01	2.73	boffa_west	2	20
2017-11-01	2.3	boffa_west	2	20
2018-06-01	3.18	boffa_west	2	20
2018-11-01	5.45	boffa_west	2	20
2019-06-01	1.9	boffa_west	2	20
2019-11-01	2.78	boffa_west	2	20
2020-06-01	1.53	boffa_west	2	20
2020-10-01	1.53	boffa_west	2	20
2021-05-01	1.03	boffa_west	2	20
2021-10-01	2.2	boffa_west	2	20
2022-05-01	0.93	boffa_west	2	20
2022-10-01	1.15	boffa_west	2	20
2023-05-01	1.74	boffa_west	2	20
2024-05-01	1.28	boffa_west	2	20
2015-11-01	9.6	dubreka	2	20
2016-04-01	0.88	dubreka	2	20
2016-10-01	2.38	dubreka	2	20
2017-06-01	1.43	dubreka	2	20
2017-11-01	2.83	dubreka	2	20
2018-06-01	1.78	dubreka	2	20
2018-10-01	4.43	dubreka	2	20
2019-06-01	1.28	dubreka	2	20
2019-11-01	1.42	dubreka	2	20
2020-06-01	1.45	dubreka	2	20
2020-10-01	1.33	dubreka	2	20
2021-05-01	1.8	dubreka	2	20
2021-10-01	3.33	dubreka	2	20
2022-05-01	2.98	dubreka	2	20
2022-10-01	1.8	dubreka	2	20
2023-05-01	2.23	dubreka	2	20
2024-05-01	1.93	dubreka	2	20
2017-10-01	15.2	forecariah	2	31
2018-05-01	4.3	forecariah	2	31
2018-10-01	3.02	forecariah	2	31
2019-05-01	1.08	forecariah	2	31
2019-11-01	2.42	forecariah	2	31
2020-06-01	1.65	forecariah	2	31
2020-10-01	2.74	forecariah	2	31
2021-05-01	1.21	forecariah	2	31
2021-10-01	4.43	forecariah	2	31
2022-05-01	0.98	forecariah	2	31
2022-10-01	2.69	forecariah	2	31
2023-05-01	1.71	forecariah	2	31
2024-05-01	1	forecariah	2	31

### Sheet: Deployment
focus	start_date	end_date	average_date	size
forecariah	2017-12-26	2018-01-21	2018-01-08	5144
forecariah	2018-12-18	2019-01-19	2019-01-03	5639
forecariah	2020-01-06	2020-01-29	2020-01-17	5268
forecariah	2020-11-19	2020-12-09	2020-11-29	5397
forecariah	2022-01-10	2022-01-27	2022-01-18	5006
forecariah	2023-01-09	2023-01-24	2023-01-16	3601
forecariah	2024-01-17	2024-02-05	2024-01-26 12:00:00	4448
boffa_east	2012-02-01	2012-03-06	2012-02-18	3926
boffa_east	2012-12-20	2013-01-20	2013-01-04	4591
boffa_east	2013-12-21	2014-01-27	2014-01-08	4606
boffa_east	2015-01-17	2015-02-18	2015-02-02	4613
boffa_east	2015-12-19	2016-01-10	2015-12-30	4209
boffa_east	2017-01-13	2017-01-30	2017-01-21	4510
boffa_east	2018-01-26	2018-02-11	2018-02-03	4407
boffa_east	2019-01-24	2019-02-09	2019-02-01	3591
boffa_east	2020-02-02	2020-02-14	2020-02-08	3693
boffa_east	2021-01-06	2021-01-17	2021-01-11	3681
boffa_east	2022-02-05	2022-02-14	2022-02-09	1195
boffa_east	2023-02-10	2023-02-21	2023-02-15	1665
boffa_east	2024-02-16	2024-02-21	2024-02-18 12:00:00	1218
boffa_west	2016-01-14	2016-02-07	2016-01-26	2810
boffa_west	2017-02-01	2017-02-19	2017-02-10	3885
boffa_west	2018-02-13	2018-03-05	2018-02-23	3855
boffa_west	2019-02-12	2019-03-06	2019-02-23	4042
boffa_west	2020-02-16	2020-03-05	2020-02-25	4010
boffa_west	2021-01-19	2021-02-02	2021-01-26	4406
boffa_west	2022-02-16	2022-03-05	2022-02-24	4253
boffa_west	2023-02-23	2023-03-09	2023-03-02	3193
boffa_west	2024-02-22	2024-03-07	2024-02-29	3925
dubreka	2016-02-11	2016-02-29	2016-02-20	2210
dubreka	2017-02-22	2017-03-05	2017-02-27	2692
dubreka	2018-03-07	2018-03-24	2018-03-15	2653
dubreka	2019-03-11	2019-03-28	2019-03-19	2900
dubreka	2020-03-08	2020-03-22	2020-03-15	2602
dubreka	2020-12-12	2020-12-24	2020-12-18	2313
dubreka	2021-12-27	2022-01-07	2022-01-01	1631
dubreka	2022-12-26	2023-01-04	2022-12-30	1729
dubreka	2023-12-17	2023-12-27	2023-12-22	1940
